# Oral CBD treatment is associated with an anti-inflammatory gene expression signature in myeloid cells of people living with HIV

**DOI:** 10.1101/2023.02.24.23285761

**Authors:** Simone Marini, Amanda Huber, Melanie N. Cash, Marco Salemi, Robert L Cook, Paul Borsa, Carla N. Mavian

## Abstract

HIV-related comorbidities appear to be related to chronic inflammation, a condition characterizing people living with HIV (PLWH). Prior work indicates that cannabidiol (CBD) might reduce inflammation; however, the genetics underpinning of this effect are not well investigated. Our main objective is to detect gene expression alterations in human peripheral blood mononuclear cells (PBMCs) from PLWH after at least one month of CBD treatment.

We analyze ∼41,000 PBMCs from three PLWH at baseline and after CBD treatment (27-60 days). We obtained a coherent signature, characterized by an anti-inflammatory activity, of differentially expressed genes in myeloid cells.

Our study shows how CBD is associated with alterations of gene expression in myeloid cells after CBD treatment.
