## Supplemental Table 1 for "Oral CBD treatment is associated with an anti-inflammatory gene expression signature in myeloid cells of people living with HIV"

#term ID	term description	observed gene count	background gene count	strength	false discovery rate	matching proteins in your network (IDs)	matching proteins in your network (labels)
HSA-449147	Signaling by Interleukins	25	440	1.3	7.56e-23	9606.ENSP00000215832,9606.ENSP00000225831,9606.ENSP00000263341,9606.ENSP00000264110,9606.ENSP00000264657,9606.ENSP00000286639,9606.ENSP00000292303,9606.ENSP00000296140,9606.ENSP00000303315,9606.ENSP00000306245,9606.ENSP00000306512,9606.ENSP00000332973,9606.ENSP00000352157,9606.ENSP00000360266,9606.ENSP00000370343,9606.ENSP00000378974,9606.ENSP00000385675,9606.ENSP00000387699,9606.ENSP00000394560,…	MAPK1,CCL2,IL1B,ATF2,STAT3,BATF,CCR5,CCR1,JUNB,FOS,CXCL8,SMAD3,MAPK10,JUN,IRF4,MAPK8,IL6,CREB1,MAPK9,TNF,IL10,HIF1A,CCL3,MYC,CCL4
HSA-1280215	Cytokine Signaling in Immune system	27	681	1.14	2.05e-21	9606.ENSP00000215832,9606.ENSP00000225831,9606.ENSP00000239938,9606.ENSP00000263341,9606.ENSP00000264110,9606.ENSP00000264657,9606.ENSP00000286639,9606.ENSP00000292303,9606.ENSP00000296140,9606.ENSP00000303315,9606.ENSP00000306245,9606.ENSP00000306512,9606.ENSP00000332973,9606.ENSP00000352157,9606.ENSP00000360266,9606.ENSP00000370343,9606.ENSP00000378974,9606.ENSP00000385675,9606.ENSP00000387699,…	MAPK1,CCL2,EGR1,IL1B,ATF2,STAT3,BATF,CCR5,CCR1,JUNB,FOS,CXCL8,SMAD3,MAPK10,JUN,IRF4,MAPK8,IL6,CREB1,MAPK9,TNF,IL10,HIF1A,IRF3,CCL3,MYC,CCL4
HSA-168256	Immune System	34	1956	0.78	2.06e-17	9606.ENSP00000215832,9606.ENSP00000225831,9606.ENSP00000239938,9606.ENSP00000262367,9606.ENSP00000263253,9606.ENSP00000263341,9606.ENSP00000264110,9606.ENSP00000264657,9606.ENSP00000286639,9606.ENSP00000292303,9606.ENSP00000295683,9606.ENSP00000296140,9606.ENSP00000303315,9606.ENSP00000306245,9606.ENSP00000306512,9606.ENSP00000319635,9606.ENSP00000332973,9606.ENSP00000344456,9606.ENSP00000352157,…	MAPK1,CCL2,EGR1,CREBBP,EP300,IL1B,ATF2,STAT3,BATF,CCR5,CXCR1,CCR1,JUNB,FOS,CXCL8,CXCR2,SMAD3,CTNNB1,MAPK10,JUN,IRF4,MAPK8,NFATC2,IL6,CREB1,NFATC1,MAPK9,TNF,IL10,HIF1A,IRF3,CCL3,MYC,CCL4
HSA-162582	Signal Transduction	38	2741	0.69	3.67e-17	9606.ENSP00000215832,9606.ENSP00000225831,9606.ENSP00000231509,9606.ENSP00000239938,9606.ENSP00000244869,9606.ENSP00000245919,9606.ENSP00000252818,9606.ENSP00000262367,9606.ENSP00000263253,9606.ENSP00000264110,9606.ENSP00000264657,9606.ENSP00000275493,9606.ENSP00000292303,9606.ENSP00000295683,9606.ENSP00000296140,9606.ENSP00000303315,9606.ENSP00000306245,9606.ENSP00000306512,9606.ENSP00000310170,…	MAPK1,CCL2,NR3C1,EGR1,EREG,FOSB,JUND,CREBBP,EP300,ATF2,STAT3,EGFR,CCR5,CXCR1,CCR1,JUNB,FOS,CXCL8,FOSL1,CXCR2,SP1,SMAD3,SMAD4,CTNNB1,SDC3,ACKR1,JUN,MAPK8,IL6,CREB1,NFATC1,PLEKHG2,TNF,ESR1,HIF1A,CCL3,MYC,CCL4
HSA-6783783	Interleukin-10 signaling	11	45	1.93	2.11e-15	9606.ENSP00000225831,9606.ENSP00000263341,9606.ENSP00000264657,9606.ENSP00000292303,9606.ENSP00000296140,9606.ENSP00000306512,9606.ENSP00000385675,9606.ENSP00000398698,9606.ENSP00000412237,9606.ENSP00000477908,9606.ENSP00000482259	CCL2,IL1B,STAT3,CCR5,CCR1,CXCL8,IL6,TNF,IL10,CCL3,CCL4
HSA-6785807	Interleukin-4 and Interleukin-13 signaling	13	107	1.63	4.71e-15	9606.ENSP00000225831,9606.ENSP00000263341,9606.ENSP00000264657,9606.ENSP00000286639,9606.ENSP00000303315,9606.ENSP00000306245,9606.ENSP00000306512,9606.ENSP00000370343,9606.ENSP00000385675,9606.ENSP00000398698,9606.ENSP00000412237,9606.ENSP00000437955,9606.ENSP00000479618	CCL2,IL1B,STAT3,BATF,JUNB,FOS,CXCL8,IRF4,IL6,TNF,IL10,HIF1A,MYC
HSA-8939211	ESR-mediated signaling	14	189	1.41	1.26e-13	9606.ENSP00000215832,9606.ENSP00000244869,9606.ENSP00000245919,9606.ENSP00000252818,9606.ENSP00000262367,9606.ENSP00000263253,9606.ENSP00000264110,9606.ENSP00000275493,9606.ENSP00000306245,9606.ENSP00000329357,9606.ENSP00000360266,9606.ENSP00000387699,9606.ENSP00000405330,9606.ENSP00000479618	MAPK1,EREG,FOSB,JUND,CREBBP,EP300,ATF2,EGFR,FOS,SP1,JUN,CREB1,ESR1,MYC
HSA-198725	Nuclear Events (kinase and transcription factor activation)	10	61	1.76	1.68e-12	9606.ENSP00000215832,9606.ENSP00000239938,9606.ENSP00000245919,9606.ENSP00000252818,9606.ENSP00000263253,9606.ENSP00000264110,9606.ENSP00000303315,9606.ENSP00000306245,9606.ENSP00000310170,9606.ENSP00000387699	MAPK1,EGR1,FOSB,JUND,EP300,ATF2,JUNB,FOS,FOSL1,CREB1
HSA-9031628	NGF-stimulated transcription	9	39	1.91	2.38e-12	9606.ENSP00000239938,9606.ENSP00000245919,9606.ENSP00000252818,9606.ENSP00000263253,9606.ENSP00000264110,9606.ENSP00000303315,9606.ENSP00000306245,9606.ENSP00000310170,9606.ENSP00000387699	EGR1,FOSB,JUND,EP300,ATF2,JUNB,FOS,FOSL1,CREB1
HSA-450341	Activation of the AP-1 family of transcription factors	7	10	2.39	4.32e-12	9606.ENSP00000215832,9606.ENSP00000264110,9606.ENSP00000306245,9606.ENSP00000352157,9606.ENSP00000360266,9606.ENSP00000378974,9606.ENSP00000394560	MAPK1,ATF2,FOS,MAPK10,JUN,MAPK8,MAPK9
HSA-187037	Signaling by NTRK1 (TRKA)	11	115	1.52	1.04e-11	9606.ENSP00000215832,9606.ENSP00000239938,9606.ENSP00000245919,9606.ENSP00000252818,9606.ENSP00000263253,9606.ENSP00000264110,9606.ENSP00000264657,9606.ENSP00000303315,9606.ENSP00000306245,9606.ENSP00000310170,9606.ENSP00000387699	MAPK1,EGR1,FOSB,JUND,EP300,ATF2,STAT3,JUNB,FOS,FOSL1,CREB1
HSA-450282	MAPK targets/ Nuclear events mediated by MAP kinases	8	31	1.96	2.51e-11	9606.ENSP00000215832,9606.ENSP00000264110,9606.ENSP00000306245,9606.ENSP00000352157,9606.ENSP00000360266,9606.ENSP00000378974,9606.ENSP00000387699,9606.ENSP00000394560	MAPK1,ATF2,FOS,MAPK10,JUN,MAPK8,CREB1,MAPK9
HSA-2262752	Cellular responses to stress	16	544	1.01	3.29e-10	9606.ENSP00000215832,9606.ENSP00000231509,9606.ENSP00000262367,9606.ENSP00000263253,9606.ENSP00000264110,9606.ENSP00000264657,9606.ENSP00000306245,9606.ENSP00000306512,9606.ENSP00000329357,9606.ENSP00000344352,9606.ENSP00000352157,9606.ENSP00000360266,9606.ENSP00000378974,9606.ENSP00000385675,9606.ENSP00000394560,9606.ENSP00000437955	MAPK1,NR3C1,CREBBP,EP300,ATF2,STAT3,FOS,CXCL8,SP1,ATF3,MAPK10,JUN,MAPK8,IL6,MAPK9,HIF1A
HSA-9018519	Estrogen-dependent gene expression	10	119	1.47	3.96e-10	9606.ENSP00000245919,9606.ENSP00000252818,9606.ENSP00000262367,9606.ENSP00000263253,9606.ENSP00000264110,9606.ENSP00000306245,9606.ENSP00000329357,9606.ENSP00000360266,9606.ENSP00000405330,9606.ENSP00000479618	FOSB,JUND,CREBBP,EP300,ATF2,FOS,SP1,JUN,ESR1,MYC
HSA-212436	Generic Transcription Pathway	21	1197	0.79	7.58e-10	9606.ENSP00000215832,9606.ENSP00000227163,9606.ENSP00000231509,9606.ENSP00000262367,9606.ENSP00000263253,9606.ENSP00000264110,9606.ENSP00000275493,9606.ENSP00000303315,9606.ENSP00000306245,9606.ENSP00000327048,9606.ENSP00000329357,9606.ENSP00000332973,9606.ENSP00000341551,9606.ENSP00000344456,9606.ENSP00000360266,9606.ENSP00000379330,9606.ENSP00000385523,9606.ENSP00000385675,9606.ENSP00000387699,…	MAPK1,SPI1,NR3C1,CREBBP,EP300,ATF2,EGFR,JUNB,FOS,MAF,SP1,SMAD3,SMAD4,CTNNB1,JUN,NFATC2,PPARA,IL6,CREB1,ESR1,MYC
HSA-9006934	Signaling by Receptor Tyrosine Kinases	15	502	1.02	1.15e-09	9606.ENSP00000215832,9606.ENSP00000239938,9606.ENSP00000244869,9606.ENSP00000245919,9606.ENSP00000252818,9606.ENSP00000263253,9606.ENSP00000264110,9606.ENSP00000264657,9606.ENSP00000275493,9606.ENSP00000303315,9606.ENSP00000306245,9606.ENSP00000310170,9606.ENSP00000344456,9606.ENSP00000387699,9606.ENSP00000405330	MAPK1,EGR1,EREG,FOSB,JUND,EP300,ATF2,STAT3,EGFR,JUNB,FOS,FOSL1,CTNNB1,CREB1,ESR1
HSA-168164	Toll Like Receptor 3 (TLR3) Cascade	9	92	1.53	1.19e-09	9606.ENSP00000215832,9606.ENSP00000264110,9606.ENSP00000306245,9606.ENSP00000352157,9606.ENSP00000360266,9606.ENSP00000378974,9606.ENSP00000387699,9606.ENSP00000394560,9606.ENSP00000471896	MAPK1,ATF2,FOS,MAPK10,JUN,MAPK8,CREB1,MAPK9,IRF3
HSA-380108	Chemokine receptors bind chemokines	8	57	1.69	1.20e-09	9606.ENSP00000225831,9606.ENSP00000292303,9606.ENSP00000295683,9606.ENSP00000296140,9606.ENSP00000306512,9606.ENSP00000319635,9606.ENSP00000477908,9606.ENSP00000482259	CCL2,CCR5,CXCR1,CCR1,CXCL8,CXCR2,CCL3,CCL4
HSA-937061	TRIF(TICAM1)-mediated TLR4 signaling	9	96	1.52	1.54e-09	9606.ENSP00000215832,9606.ENSP00000264110,9606.ENSP00000306245,9606.ENSP00000352157,9606.ENSP00000360266,9606.ENSP00000378974,9606.ENSP00000387699,9606.ENSP00000394560,9606.ENSP00000471896	MAPK1,ATF2,FOS,MAPK10,JUN,MAPK8,CREB1,MAPK9,IRF3
HSA-2559583	Cellular Senescence	10	164	1.33	4.85e-09	9606.ENSP00000215832,9606.ENSP00000264657,9606.ENSP00000306245,9606.ENSP00000306512,9606.ENSP00000329357,9606.ENSP00000352157,9606.ENSP00000360266,9606.ENSP00000378974,9606.ENSP00000385675,9606.ENSP00000394560	MAPK1,STAT3,FOS,CXCL8,SP1,MAPK10,JUN,MAPK8,IL6,MAPK9
HSA-2871796	FCERI mediated MAPK activation	6	32	1.82	5.46e-08	9606.ENSP00000215832,9606.ENSP00000306245,9606.ENSP00000352157,9606.ENSP00000360266,9606.ENSP00000378974,9606.ENSP00000394560	MAPK1,FOS,MAPK10,JUN,MAPK8,MAPK9
HSA-5663202	Diseases of signal transduction by growth factor receptors and second messengers	12	392	1.03	6.14e-08	9606.ENSP00000215832,9606.ENSP00000244869,9606.ENSP00000262367,9606.ENSP00000263253,9606.ENSP00000264657,9606.ENSP00000275493,9606.ENSP00000332973,9606.ENSP00000341551,9606.ENSP00000344456,9606.ENSP00000387699,9606.ENSP00000405330,9606.ENSP00000479618	MAPK1,EREG,CREBBP,EP300,STAT3,EGFR,SMAD3,SMAD4,CTNNB1,CREB1,ESR1,MYC
HSA-400253	Circadian Clock	7	67	1.56	8.02e-08	9606.ENSP00000231509,9606.ENSP00000262367,9606.ENSP00000263253,9606.ENSP00000264110,9606.ENSP00000385523,9606.ENSP00000387699,9606.ENSP00000437955	NR3C1,CREBBP,EP300,ATF2,PPARA,CREB1,HIF1A
HSA-168249	Innate Immune System	17	1025	0.76	1.24e-07	9606.ENSP00000215832,9606.ENSP00000262367,9606.ENSP00000263253,9606.ENSP00000263341,9606.ENSP00000264110,9606.ENSP00000295683,9606.ENSP00000306245,9606.ENSP00000319635,9606.ENSP00000344456,9606.ENSP00000352157,9606.ENSP00000360266,9606.ENSP00000378974,9606.ENSP00000379330,9606.ENSP00000387699,9606.ENSP00000389377,9606.ENSP00000394560,9606.ENSP00000471896	MAPK1,CREBBP,EP300,IL1B,ATF2,CXCR1,FOS,CXCR2,CTNNB1,MAPK10,JUN,MAPK8,NFATC2,CREB1,NFATC1,MAPK9,IRF3
HSA-1643685	Disease	20	1548	0.65	2.26e-07	9606.ENSP00000215832,9606.ENSP00000231509,9606.ENSP00000244869,9606.ENSP00000262367,9606.ENSP00000263253,9606.ENSP00000263341,9606.ENSP00000264657,9606.ENSP00000275493,9606.ENSP00000292303,9606.ENSP00000332973,9606.ENSP00000341551,9606.ENSP00000344456,9606.ENSP00000344468,9606.ENSP00000360266,9606.ENSP00000378974,9606.ENSP00000385675,9606.ENSP00000387699,9606.ENSP00000405330,9606.ENSP00000412237,…	MAPK1,NR3C1,EREG,CREBBP,EP300,IL1B,STAT3,EGFR,CCR5,SMAD3,SMAD4,CTNNB1,SDC3,JUN,MAPK8,IL6,CREB1,ESR1,IL10,MYC
HSA-2454202	Fc epsilon receptor (FCERI) signaling	8	129	1.34	2.28e-07	9606.ENSP00000215832,9606.ENSP00000306245,9606.ENSP00000352157,9606.ENSP00000360266,9606.ENSP00000378974,9606.ENSP00000379330,9606.ENSP00000389377,9606.ENSP00000394560	MAPK1,FOS,MAPK10,JUN,MAPK8,NFATC2,NFATC1,MAPK9
HSA-375276	Peptide ligand-binding receptors	9	193	1.21	2.45e-07	9606.ENSP00000225831,9606.ENSP00000292303,9606.ENSP00000295683,9606.ENSP00000296140,9606.ENSP00000306512,9606.ENSP00000319635,9606.ENSP00000357103,9606.ENSP00000477908,9606.ENSP00000482259	CCL2,CCR5,CXCR1,CCR1,CXCL8,CXCR2,ACKR1,CCL3,CCL4
HSA-3134973	LRR FLII-interacting protein 1 (LRRFIP1) activates type I IFN production	4	5	2.45	3.29e-07	9606.ENSP00000262367,9606.ENSP00000263253,9606.ENSP00000344456,9606.ENSP00000471896	CREBBP,EP300,CTNNB1,IRF3
HSA-9634638	Estrogen-dependent nuclear events downstream of ESR-membrane signaling	5	24	1.86	7.72e-07	9606.ENSP00000215832,9606.ENSP00000244869,9606.ENSP00000275493,9606.ENSP00000306245,9606.ENSP00000387699	MAPK1,EREG,EGFR,FOS,CREB1
HSA-9616222	Transcriptional regulation of granulopoiesis	6	59	1.55	1.27e-06	9606.ENSP00000227163,9606.ENSP00000263253,9606.ENSP00000264657,9606.ENSP00000387699,9606.ENSP00000427514,9606.ENSP00000479618	SPI1,EP300,STAT3,CREB1,CEBPA,MYC
HSA-1266738	Developmental Biology	16	1087	0.71	1.84e-06	9606.ENSP00000215832,9606.ENSP00000227163,9606.ENSP00000262367,9606.ENSP00000263253,9606.ENSP00000264657,9606.ENSP00000275493,9606.ENSP00000332973,9606.ENSP00000341551,9606.ENSP00000344456,9606.ENSP00000360266,9606.ENSP00000378974,9606.ENSP00000385523,9606.ENSP00000387699,9606.ENSP00000398698,9606.ENSP00000427514,9606.ENSP00000479618	MAPK1,SPI1,CREBBP,EP300,STAT3,EGFR,SMAD3,SMAD4,CTNNB1,JUN,MAPK8,PPARA,CREB1,TNF,CEBPA,MYC
HSA-2173796	SMAD2/SMAD3:SMAD4 heterotrimer regulates transcription	5	32	1.74	2.63e-06	9606.ENSP00000303315,9606.ENSP00000329357,9606.ENSP00000332973,9606.ENSP00000341551,9606.ENSP00000479618	JUNB,SP1,SMAD3,SMAD4,MYC
HSA-8864260	Transcriptional regulation by the AP-2 (TFAP2) family of transcription factors	5	35	1.7	3.87e-06	9606.ENSP00000262367,9606.ENSP00000263253,9606.ENSP00000275493,9606.ENSP00000405330,9606.ENSP00000479618	CREBBP,EP300,EGFR,ESR1,MYC
HSA-9009391	Extra-nuclear estrogen signaling	6	74	1.45	4.14e-06	9606.ENSP00000215832,9606.ENSP00000244869,9606.ENSP00000275493,9606.ENSP00000306245,9606.ENSP00000387699,9606.ENSP00000405330	MAPK1,EREG,EGFR,FOS,CREB1,ESR1
HSA-157118	Signaling by NOTCH	8	202	1.14	5.34e-06	9606.ENSP00000262367,9606.ENSP00000263253,9606.ENSP00000275493,9606.ENSP00000332973,9606.ENSP00000360266,9606.ENSP00000387699,9606.ENSP00000437955,9606.ENSP00000479618	CREBBP,EP300,EGFR,SMAD3,JUN,CREB1,HIF1A,MYC
HSA-2559582	Senescence-Associated Secretory Phenotype (SASP)	6	80	1.42	6.16e-06	9606.ENSP00000215832,9606.ENSP00000264657,9606.ENSP00000306245,9606.ENSP00000306512,9606.ENSP00000360266,9606.ENSP00000385675	MAPK1,STAT3,FOS,CXCL8,JUN,IL6
HSA-2559580	Oxidative Stress Induced Senescence	6	93	1.35	1.38e-05	9606.ENSP00000215832,9606.ENSP00000306245,9606.ENSP00000352157,9606.ENSP00000360266,9606.ENSP00000378974,9606.ENSP00000394560	MAPK1,FOS,MAPK10,JUN,MAPK8,MAPK9
HSA-8878159	Transcriptional regulation by RUNX3	6	93	1.35	1.38e-05	9606.ENSP00000262367,9606.ENSP00000263253,9606.ENSP00000332973,9606.ENSP00000341551,9606.ENSP00000344456,9606.ENSP00000479618	CREBBP,EP300,SMAD3,SMAD4,CTNNB1,MYC
HSA-8848021	Signaling by PTK6	5	53	1.52	2.26e-05	9606.ENSP00000231509,9606.ENSP00000244869,9606.ENSP00000264657,9606.ENSP00000275493,9606.ENSP00000437955	NR3C1,EREG,STAT3,EGFR,HIF1A
HSA-1257604	PIP3 activates AKT signaling	8	264	1.02	3.33e-05	9606.ENSP00000215832,9606.ENSP00000239938,9606.ENSP00000244869,9606.ENSP00000264110,9606.ENSP00000275493,9606.ENSP00000360266,9606.ENSP00000387699,9606.ENSP00000405330	MAPK1,EGR1,EREG,ATF2,EGFR,JUN,CREB1,ESR1
HSA-9614085	FOXO-mediated transcription	5	65	1.43	5.54e-05	9606.ENSP00000231509,9606.ENSP00000262367,9606.ENSP00000263253,9606.ENSP00000332973,9606.ENSP00000341551	NR3C1,CREBBP,EP300,SMAD3,SMAD4
HSA-418594	G alpha (i) signalling events	9	396	0.9	6.58e-05	9606.ENSP00000215832,9606.ENSP00000292303,9606.ENSP00000295683,9606.ENSP00000296140,9606.ENSP00000306512,9606.ENSP00000319635,9606.ENSP00000344468,9606.ENSP00000387699,9606.ENSP00000482259	MAPK1,CCR5,CXCR1,CCR1,CXCL8,CXCR2,SDC3,CREB1,CCL4
HSA-372790	Signaling by GPCR	14	1166	0.62	0.00013	9606.ENSP00000215832,9606.ENSP00000225831,9606.ENSP00000275493,9606.ENSP00000292303,9606.ENSP00000295683,9606.ENSP00000296140,9606.ENSP00000306512,9606.ENSP00000319635,9606.ENSP00000344468,9606.ENSP00000357103,9606.ENSP00000387699,9606.ENSP00000392906,9606.ENSP00000477908,9606.ENSP00000482259	MAPK1,CCL2,EGFR,CCR5,CXCR1,CCR1,CXCL8,CXCR2,SDC3,ACKR1,CREB1,PLEKHG2,CCL3,CCL4
HSA-381340	Transcriptional regulation of white adipocyte differentiation	5	84	1.32	0.00017	9606.ENSP00000262367,9606.ENSP00000263253,9606.ENSP00000385523,9606.ENSP00000398698,9606.ENSP00000427514	CREBBP,EP300,PPARA,TNF,CEBPA
HSA-1234158	Regulation of gene expression by Hypoxia-inducible Factor	3	11	1.98	0.00024	9606.ENSP00000262367,9606.ENSP00000263253,9606.ENSP00000437955	CREBBP,EP300,HIF1A
HSA-9658195	Leishmania infection	7	249	0.99	0.00024	9606.ENSP00000215832,9606.ENSP00000263341,9606.ENSP00000360266,9606.ENSP00000378974,9606.ENSP00000385675,9606.ENSP00000387699,9606.ENSP00000412237	MAPK1,IL1B,JUN,MAPK8,IL6,CREB1,IL10
HSA-2122947	NOTCH1 Intracellular Domain Regulates Transcription	4	48	1.46	0.00042	9606.ENSP00000262367,9606.ENSP00000263253,9606.ENSP00000437955,9606.ENSP00000479618	CREBBP,EP300,HIF1A,MYC
HSA-918233	TRAF3-dependent IRF activation pathway	3	14	1.87	0.00042	9606.ENSP00000262367,9606.ENSP00000263253,9606.ENSP00000471896	CREBBP,EP300,IRF3
HSA-5663205	Infectious disease	11	826	0.67	0.00058	9606.ENSP00000215832,9606.ENSP00000231509,9606.ENSP00000263341,9606.ENSP00000275493,9606.ENSP00000292303,9606.ENSP00000344456,9606.ENSP00000360266,9606.ENSP00000378974,9606.ENSP00000385675,9606.ENSP00000387699,9606.ENSP00000412237	MAPK1,NR3C1,IL1B,EGFR,CCR5,CTNNB1,JUN,MAPK8,IL6,CREB1,IL10
HSA-2151201	Transcriptional activation of mitochondrial biogenesis	4	54	1.41	0.00063	9606.ENSP00000262367,9606.ENSP00000264110,9606.ENSP00000385523,9606.ENSP00000387699	CREBBP,ATF2,PPARA,CREB1
HSA-8878166	Transcriptional regulation by RUNX2	5	118	1.17	0.00073	9606.ENSP00000215832,9606.ENSP00000231509,9606.ENSP00000327048,9606.ENSP00000341551,9606.ENSP00000405330	MAPK1,NR3C1,MAF,SMAD4,ESR1
HSA-1368082	RORA activates gene expression	3	18	1.77	0.00077	9606.ENSP00000262367,9606.ENSP00000263253,9606.ENSP00000385523	CREBBP,EP300,PPARA
HSA-881907	Gastrin-CREB signalling pathway via PKC and MAPK	3	18	1.77	0.00077	9606.ENSP00000215832,9606.ENSP00000275493,9606.ENSP00000387699	MAPK1,EGFR,CREB1
HSA-201722	Formation of the beta-catenin:TCF transactivating complex	4	60	1.37	0.00088	9606.ENSP00000262367,9606.ENSP00000263253,9606.ENSP00000344456,9606.ENSP00000479618	CREBBP,EP300,CTNNB1,MYC
HSA-8943724	Regulation of PTEN gene transcription	4	60	1.37	0.00088	9606.ENSP00000215832,9606.ENSP00000239938,9606.ENSP00000264110,9606.ENSP00000360266	MAPK1,EGR1,ATF2,JUN
HSA-9013695	NOTCH4 Intracellular Domain Regulates Transcription	3	20	1.72	0.00097	9606.ENSP00000262367,9606.ENSP00000263253,9606.ENSP00000332973	CREBBP,EP300,SMAD3
HSA-450321	JNK (c-Jun kinases) phosphorylation and activation mediated by activated human TAK1	3	22	1.68	0.0012	9606.ENSP00000352157,9606.ENSP00000378974,9606.ENSP00000394560	MAPK10,MAPK8,MAPK9
HSA-5621481	C-type lectin receptors (CLRs)	5	136	1.11	0.0013	9606.ENSP00000262367,9606.ENSP00000263253,9606.ENSP00000263341,9606.ENSP00000379330,9606.ENSP00000389377	CREBBP,EP300,IL1B,NFATC2,NFATC1
HSA-3311021	SMAD4 MH2 Domain Mutants in Cancer	2	3	2.37	0.0019	9606.ENSP00000332973,9606.ENSP00000341551	SMAD3,SMAD4
HSA-3315487	SMAD2/3 MH2 Domain Mutants in Cancer	2	3	2.37	0.0019	9606.ENSP00000332973,9606.ENSP00000341551	SMAD3,SMAD4
HSA-380994	ATF4 activates genes in response to endoplasmic reticulum stress	3	27	1.59	0.0020	9606.ENSP00000225831,9606.ENSP00000306512,9606.ENSP00000344352	CCL2,CXCL8,ATF3
HSA-392499	Metabolism of proteins	16	1977	0.45	0.0022	9606.ENSP00000225831,9606.ENSP00000231509,9606.ENSP00000262367,9606.ENSP00000263253,9606.ENSP00000264657,9606.ENSP00000306512,9606.ENSP00000332973,9606.ENSP00000341551,9606.ENSP00000344352,9606.ENSP00000344456,9606.ENSP00000350512,9606.ENSP00000385523,9606.ENSP00000385675,9606.ENSP00000405330,9606.ENSP00000437955,9606.ENSP00000479618	CCL2,NR3C1,CREBBP,EP300,STAT3,CXCL8,SMAD3,SMAD4,ATF3,CTNNB1,COPS5,PPARA,IL6,ESR1,HIF1A,MYC
HSA-933541	TRAF6 mediated IRF7 activation	3	28	1.57	0.0022	9606.ENSP00000262367,9606.ENSP00000263253,9606.ENSP00000471896	CREBBP,EP300,IRF3
HSA-4090294	SUMOylation of intracellular receptors	3	29	1.56	0.0024	9606.ENSP00000231509,9606.ENSP00000385523,9606.ENSP00000405330	NR3C1,PPARA,ESR1
HSA-9615017	FOXO-mediated transcription of oxidative stress, metabolic and neuronal genes	3	30	1.54	0.0026	9606.ENSP00000231509,9606.ENSP00000332973,9606.ENSP00000341551	NR3C1,SMAD3,SMAD4
HSA-3108232	SUMO E3 ligases SUMOylate target proteins	5	166	1.02	0.0028	9606.ENSP00000231509,9606.ENSP00000262367,9606.ENSP00000263253,9606.ENSP00000385523,9606.ENSP00000405330	NR3C1,CREBBP,EP300,PPARA,ESR1
HSA-8941326	RUNX2 regulates bone development	3	31	1.53	0.0028	9606.ENSP00000215832,9606.ENSP00000327048,9606.ENSP00000341551	MAPK1,MAF,SMAD4
HSA-5688426	Deubiquitination	6	280	0.87	0.0034	9606.ENSP00000263253,9606.ENSP00000332973,9606.ENSP00000341551,9606.ENSP00000405330,9606.ENSP00000437955,9606.ENSP00000479618	EP300,SMAD3,SMAD4,ESR1,HIF1A,MYC
HSA-8849473	PTK6 Expression	2	5	2.15	0.0035	9606.ENSP00000231509,9606.ENSP00000437955	NR3C1,HIF1A
HSA-8952158	RUNX3 regulates BCL2L11 (BIM) transcription	2	5	2.15	0.0035	9606.ENSP00000332973,9606.ENSP00000341551	SMAD3,SMAD4
HSA-8857538	PTK6 promotes HIF1A stabilization	2	6	2.07	0.0046	9606.ENSP00000275493,9606.ENSP00000437955	EGFR,HIF1A
HSA-388396	GPCR downstream signalling	11	1094	0.55	0.0051	9606.ENSP00000215832,9606.ENSP00000275493,9606.ENSP00000292303,9606.ENSP00000295683,9606.ENSP00000296140,9606.ENSP00000306512,9606.ENSP00000319635,9606.ENSP00000344468,9606.ENSP00000387699,9606.ENSP00000392906,9606.ENSP00000482259	MAPK1,EGFR,CCR5,CXCR1,CCR1,CXCL8,CXCR2,SDC3,CREB1,PLEKHG2,CCL4
HSA-2219528	PI3K/AKT Signaling in Cancer	4	105	1.12	0.0054	9606.ENSP00000244869,9606.ENSP00000275493,9606.ENSP00000387699,9606.ENSP00000405330	EREG,EGFR,CREB1,ESR1
HSA-6811558	PI5P, PP2A and IER3 Regulate PI3K/AKT Signaling	4	105	1.12	0.0054	9606.ENSP00000215832,9606.ENSP00000244869,9606.ENSP00000275493,9606.ENSP00000405330	MAPK1,EREG,EGFR,ESR1
HSA-2426168	Activation of gene expression by SREBF (SREBP)	3	42	1.4	0.0057	9606.ENSP00000262367,9606.ENSP00000329357,9606.ENSP00000385523	CREBBP,SP1,PPARA
HSA-8941855	RUNX3 regulates CDKN1A transcription	2	7	2.0	0.0057	9606.ENSP00000332973,9606.ENSP00000341551	SMAD3,SMAD4
HSA-5683057	MAPK family signaling cascades	6	319	0.82	0.0062	9606.ENSP00000215832,9606.ENSP00000244869,9606.ENSP00000275493,9606.ENSP00000360266,9606.ENSP00000385675,9606.ENSP00000479618	MAPK1,EREG,EGFR,JUN,IL6,MYC
HSA-8878171	Transcriptional regulation by RUNX1	5	204	0.93	0.0062	9606.ENSP00000227163,9606.ENSP00000262367,9606.ENSP00000263253,9606.ENSP00000379330,9606.ENSP00000405330	SPI1,CREBBP,EP300,NFATC2,ESR1
HSA-4411364	Binding of TCF/LEF:CTNNB1 to target gene promoters	2	8	1.94	0.0067	9606.ENSP00000344456,9606.ENSP00000479618	CTNNB1,MYC
HSA-5638303	Inhibition of Signaling by Overexpressed EGFR	2	8	1.94	0.0067	9606.ENSP00000244869,9606.ENSP00000275493	EREG,EGFR
HSA-8951430	RUNX3 regulates WNT signaling	2	8	1.94	0.0067	9606.ENSP00000344456,9606.ENSP00000479618	CTNNB1,MYC
HSA-1989781	PPARA activates gene expression	4	117	1.08	0.0071	9606.ENSP00000262367,9606.ENSP00000263253,9606.ENSP00000329357,9606.ENSP00000385523	CREBBP,EP300,SP1,PPARA
HSA-112411	MAPK1 (ERK2) activation	2	9	1.89	0.0077	9606.ENSP00000215832,9606.ENSP00000385675	MAPK1,IL6
HSA-2025928	Calcineurin activates NFAT	2	9	1.89	0.0077	9606.ENSP00000379330,9606.ENSP00000389377	NFATC2,NFATC1
HSA-212718	EGFR interacts with phospholipase C-gamma	2	9	1.89	0.0077	9606.ENSP00000244869,9606.ENSP00000275493	EREG,EGFR
HSA-9012852	Signaling by NOTCH3	3	49	1.33	0.0077	9606.ENSP00000262367,9606.ENSP00000263253,9606.ENSP00000275493	CREBBP,EP300,EGFR
HSA-9662834	CD163 mediating an anti-inflammatory response	2	9	1.89	0.0077	9606.ENSP00000385675,9606.ENSP00000412237	IL6,IL10
HSA-109606	Intrinsic Pathway for Apoptosis	3	51	1.31	0.0084	9606.ENSP00000215832,9606.ENSP00000264657,9606.ENSP00000378974	MAPK1,STAT3,MAPK8
HSA-9617629	Regulation of FOXO transcriptional activity by acetylation	2	10	1.84	0.0088	9606.ENSP00000262367,9606.ENSP00000263253	CREBBP,EP300
HSA-383280	Nuclear Receptor transcription pathway	3	53	1.3	0.0092	9606.ENSP00000231509,9606.ENSP00000385523,9606.ENSP00000405330	NR3C1,PPARA,ESR1
HSA-1059683	Interleukin-6 signaling	2	11	1.8	0.0102	9606.ENSP00000264657,9606.ENSP00000385675	STAT3,IL6
HSA-5607763	CLEC7A (Dectin-1) induces NFAT activation	2	11	1.8	0.0102	9606.ENSP00000379330,9606.ENSP00000389377	NFATC2,NFATC1
HSA-446652	Interleukin-1 family signaling	4	136	1.01	0.0112	9606.ENSP00000263341,9606.ENSP00000264657,9606.ENSP00000332973,9606.ENSP00000378974	IL1B,STAT3,SMAD3,MAPK8
HSA-1236394	Signaling by ERBB4	3	58	1.26	0.0114	9606.ENSP00000244869,9606.ENSP00000275493,9606.ENSP00000405330	EREG,EGFR,ESR1
HSA-2197563	NOTCH2 intracellular domain regulates transcription	2	12	1.77	0.0114	9606.ENSP00000263253,9606.ENSP00000387699	EP300,CREB1
HSA-2644606	Constitutive Signaling by NOTCH1 PEST Domain Mutants	3	58	1.26	0.0114	9606.ENSP00000262367,9606.ENSP00000263253,9606.ENSP00000479618	CREBBP,EP300,MYC
HSA-2894862	Constitutive Signaling by NOTCH1 HD+PEST Domain Mutants	3	58	1.26	0.0114	9606.ENSP00000262367,9606.ENSP00000263253,9606.ENSP00000479618	CREBBP,EP300,MYC
HSA-8866907	Activation of the TFAP2 (AP-2) family of transcription factors	2	12	1.77	0.0114	9606.ENSP00000262367,9606.ENSP00000263253	CREBBP,EP300
HSA-8866910	TFAP2 (AP-2) family regulates transcription of growth factors and their receptors	2	12	1.77	0.0114	9606.ENSP00000275493,9606.ENSP00000405330	EGFR,ESR1
HSA-9673324	WNT5:FZD7-mediated leishmania damping	2	12	1.77	0.0114	9606.ENSP00000360266,9606.ENSP00000378974	JUN,MAPK8
HSA-1502540	Signaling by Activin	2	13	1.73	0.0122	9606.ENSP00000332973,9606.ENSP00000341551	SMAD3,SMAD4
HSA-179812	GRB2 events in EGFR signaling	2	13	1.73	0.0122	9606.ENSP00000244869,9606.ENSP00000275493	EREG,EGFR
HSA-3371568	Attenuation phase	2	13	1.73	0.0122	9606.ENSP00000262367,9606.ENSP00000263253	CREBBP,EP300
HSA-8847993	ERBB2 Activates PTK6 Signaling	2	13	1.73	0.0122	9606.ENSP00000244869,9606.ENSP00000275493	EREG,EGFR
HSA-1912408	Pre-NOTCH Transcription and Translation	3	62	1.23	0.0123	9606.ENSP00000262367,9606.ENSP00000263253,9606.ENSP00000360266	CREBBP,EP300,JUN
HSA-180336	SHC1 events in EGFR signaling	2	14	1.7	0.0135	9606.ENSP00000244869,9606.ENSP00000275493	EREG,EGFR
HSA-8941856	RUNX3 regulates NOTCH signaling	2	14	1.7	0.0135	9606.ENSP00000262367,9606.ENSP00000263253	CREBBP,EP300
HSA-6796648	TP53 Regulates Transcription of DNA Repair Genes	3	65	1.21	0.0137	9606.ENSP00000264110,9606.ENSP00000306245,9606.ENSP00000360266	ATF2,FOS,JUN
HSA-6785631	ERBB2 Regulates Cell Motility	2	15	1.67	0.0149	9606.ENSP00000244869,9606.ENSP00000275493	EREG,EGFR
HSA-9614657	FOXO-mediated transcription of cell death genes	2	15	1.67	0.0149	9606.ENSP00000262367,9606.ENSP00000263253	CREBBP,EP300
HSA-909733	Interferon alpha/beta signaling	3	69	1.18	0.0159	9606.ENSP00000239938,9606.ENSP00000370343,9606.ENSP00000471896	EGR1,IRF4,IRF3
HSA-1963640	GRB2 events in ERBB2 signaling	2	16	1.64	0.0164	9606.ENSP00000244869,9606.ENSP00000275493	EREG,EGFR
HSA-1963642	PI3K events in ERBB2 signaling	2	16	1.64	0.0164	9606.ENSP00000244869,9606.ENSP00000275493	EREG,EGFR
HSA-210744	Regulation of gene expression in late stage (branching morphogenesis) pancreatic bud precursor cells	2	16	1.64	0.0164	9606.ENSP00000262367,9606.ENSP00000263253	CREBBP,EP300
HSA-180292	GAB1 signalosome	2	17	1.61	0.0179	9606.ENSP00000244869,9606.ENSP00000275493	EREG,EGFR
HSA-9617828	FOXO-mediated transcription of cell cycle genes	2	17	1.61	0.0179	9606.ENSP00000332973,9606.ENSP00000341551	SMAD3,SMAD4
HSA-2219530	Constitutive Signaling by Aberrant PI3K in Cancer	3	78	1.13	0.0211	9606.ENSP00000244869,9606.ENSP00000275493,9606.ENSP00000405330	EREG,EGFR,ESR1
HSA-109581	Apoptosis	4	173	0.91	0.0213	9606.ENSP00000215832,9606.ENSP00000264657,9606.ENSP00000344456,9606.ENSP00000378974	MAPK1,STAT3,CTNNB1,MAPK8
HSA-195721	Signaling by WNT	5	296	0.77	0.0215	9606.ENSP00000262367,9606.ENSP00000263253,9606.ENSP00000344456,9606.ENSP00000389377,9606.ENSP00000479618	CREBBP,EP300,CTNNB1,NFATC1,MYC
HSA-1181150	Signaling by NODAL	2	20	1.54	0.0229	9606.ENSP00000332973,9606.ENSP00000341551	SMAD3,SMAD4
HSA-597592	Post-translational protein modification	11	1390	0.44	0.0229	9606.ENSP00000231509,9606.ENSP00000262367,9606.ENSP00000263253,9606.ENSP00000332973,9606.ENSP00000341551,9606.ENSP00000350512,9606.ENSP00000385523,9606.ENSP00000385675,9606.ENSP00000405330,9606.ENSP00000437955,9606.ENSP00000479618	NR3C1,CREBBP,EP300,SMAD3,SMAD4,COPS5,PPARA,IL6,ESR1,HIF1A,MYC
HSA-445144	Signal transduction by L1	2	21	1.52	0.0247	9606.ENSP00000215832,9606.ENSP00000275493	MAPK1,EGFR
HSA-5621575	CD209 (DC-SIGN) signaling	2	21	1.52	0.0247	9606.ENSP00000262367,9606.ENSP00000263253	CREBBP,EP300
HSA-9008059	Interleukin-37 signaling	2	21	1.52	0.0247	9606.ENSP00000264657,9606.ENSP00000332973	STAT3,SMAD3
HSA-1250196	SHC1 events in ERBB2 signaling	2	22	1.5	0.0263	9606.ENSP00000244869,9606.ENSP00000275493	EREG,EGFR
HSA-2173795	Downregulation of SMAD2/3:SMAD4 transcriptional activity	2	22	1.5	0.0263	9606.ENSP00000332973,9606.ENSP00000341551	SMAD3,SMAD4
HSA-9665686	Signaling by ERBB2 TMD/JMD mutants	2	22	1.5	0.0263	9606.ENSP00000244869,9606.ENSP00000275493	EREG,EGFR
HSA-3371556	Cellular response to heat stress	3	89	1.07	0.0281	9606.ENSP00000215832,9606.ENSP00000262367,9606.ENSP00000263253	MAPK1,CREBBP,EP300
HSA-982772	Growth hormone receptor signaling	2	23	1.48	0.0281	9606.ENSP00000215832,9606.ENSP00000264657	MAPK1,STAT3
HSA-5617472	Activation of anterior HOX genes in hindbrain development during early embryogenesis	3	91	1.06	0.0293	9606.ENSP00000262367,9606.ENSP00000263253,9606.ENSP00000360266	CREBBP,EP300,JUN
HSA-452723	Transcriptional regulation of pluripotent stem cells	2	24	1.46	0.0294	9606.ENSP00000264657,9606.ENSP00000341551	STAT3,SMAD4
HSA-8940973	RUNX2 regulates osteoblast differentiation	2	24	1.46	0.0294	9606.ENSP00000215832,9606.ENSP00000327048	MAPK1,MAF
HSA-9013508	NOTCH3 Intracellular Domain Regulates Transcription	2	25	1.45	0.0310	9606.ENSP00000262367,9606.ENSP00000263253	CREBBP,EP300
HSA-9664565	Signaling by ERBB2 KD Mutants	2	25	1.45	0.0310	9606.ENSP00000244869,9606.ENSP00000275493	EREG,EGFR
HSA-5607764	CLEC7A (Dectin-1) signaling	3	96	1.04	0.0322	9606.ENSP00000263341,9606.ENSP00000379330,9606.ENSP00000389377	IL1B,NFATC2,NFATC1
HSA-5689880	Ub-specific processing proteases	4	203	0.84	0.0324	9606.ENSP00000332973,9606.ENSP00000341551,9606.ENSP00000437955,9606.ENSP00000479618	SMAD3,SMAD4,HIF1A,MYC
HSA-1368108	BMAL1:CLOCK,NPAS2 activates circadian gene expression	2	27	1.41	0.0344	9606.ENSP00000262367,9606.ENSP00000385523	CREBBP,PPARA
HSA-442742	CREB1 phosphorylation through NMDA receptor-mediated activation of RAS signaling	2	28	1.4	0.0366	9606.ENSP00000215832,9606.ENSP00000387699	MAPK1,CREB1
HSA-8863795	Downregulation of ERBB2 signaling	2	29	1.38	0.0389	9606.ENSP00000244869,9606.ENSP00000275493	EREG,EGFR
HSA-8856825	Cargo recognition for clathrin-mediated endocytosis	3	105	1.0	0.0399	9606.ENSP00000244869,9606.ENSP00000275493,9606.ENSP00000350512	EREG,EGFR,COPS5
HSA-3214847	HATs acetylate histones	3	107	0.99	0.0418	9606.ENSP00000262367,9606.ENSP00000263253,9606.ENSP00000264110	CREBBP,EP300,ATF2
HSA-3700989	Transcriptional Regulation by TP53	5	363	0.68	0.0428	9606.ENSP00000262367,9606.ENSP00000263253,9606.ENSP00000264110,9606.ENSP00000306245,9606.ENSP00000360266	CREBBP,EP300,ATF2,FOS,JUN
HSA-182971	EGFR downregulation	2	31	1.35	0.0431	9606.ENSP00000244869,9606.ENSP00000275493	EREG,EGFR
HSA-2871809	FCERI mediated Ca+2 mobilization	2	31	1.35	0.0431	9606.ENSP00000379330,9606.ENSP00000389377	NFATC2,NFATC1
HSA-1251985	Nuclear signaling by ERBB4	2	32	1.34	0.0453	9606.ENSP00000244869,9606.ENSP00000405330	EREG,ESR1
HSA-2173789	TGF-beta receptor signaling activates SMADs	2	32	1.34	0.0453	9606.ENSP00000332973,9606.ENSP00000341551	SMAD3,SMAD4
HSA-2559585	Oncogene Induced Senescence	2	33	1.33	0.0475	9606.ENSP00000215832,9606.ENSP00000329357	MAPK1,SP1
